# Mapping the Bird Risk Index for West Nile virus in Europe and its relationship with disease occurrence in humans

**DOI:** 10.1101/2025.02.24.25322781

**Authors:** Jonathan Bastard, Raphaëlle Métras, Benoit Durand

## Abstract

West Nile virus (WNV) is a zoonotic mosquito-borne *Flavivirus*, with bird populations reservoirs. Although often asymptomatic, infection in humans can cause febrile symptoms and, more rarely, severe neurological symptoms. Previous studies assessed environmental drivers of WNV infections, but most relied on notified West Nile Disease human cases, exposing them to (i) overlook areas with WNV circulation despite no reported case, and (ii) mixing mechanisms affecting hosts *vs.* vectors. Our objective was to generate a WNV Bird Risk Index (BRI), mapping the potential of WNV circulation in bird communities across Europe, in order to better understand the distribution of WNV infections. We first used a bird traits-based model to estimate WNV seroprevalence in European bird species. This allowed us to build a map of the WNV BRI across Europe. To validate this metric, we investigated its association with WNV human cases notified at the NUTS administrative region scale, using a Besag-York-Mollie 2 spatial model in a Bayesian framework. We first identified eco-ethological characteristics associated with higher WNV seroprevalence in wild birds. Second, we mapped the BRI that showed a strong spatial heterogeneity across Europe. At the NUTS level, the BRI was positively associated with the number of years with notified WNV human cases between 2016 and 2023. To conclude, we provide a map quantifying the suitability for WNV to circulate in the bird reservoir. This allows to target surveillance efforts in areas at risk for WNV zoonotic infections in the future.
