## Supplementary Data 1 for "Mapping the Bird Risk Index for West Nile virus in Europe and its relationship with disease occurrence in humans"

Species	Migratory status	Body mass (grams)	Nest height	Use of urban/suburban habitats	Nocturnal gregariousness	Exposure of nestlings	Breeding sociality	mass_scaled
Porzana parva	Yes	47	Ground	No	No	Precocial	No	2.31648944570158
Porzana pusilla	Yes	33	Ground	No	No	Precocial	No	1.05556984073182
Charadrius dubius	Yes	38	Ground	No	Yes	Precocial	No	1.50589827107816
Charadrius alexandrinus	Yes	45	Ground	No	Yes	Precocial	No	2.13635807356304
Calidris minuta	Yes	21	Ground	No	Yes	Precocial	No	-0.0252183920993952
Calidris temminckii	Yes	23	Ground	No	Yes	Precocial	No	0.154912980039141
Calidris alpina	Yes	45	Ground	No	Yes	Precocial	No	2.13635807356304
Limicola falcinellus	Yes	40	Ground	No	Yes	Precocial	No	1.6860296432167
Lymnocryptes minimus	Yes	45	Ground	No	No	Precocial	No	2.13635807356304
Actitis hypoleucos	Yes	50	Ground	No	Yes	Precocial	No	2.58668650390938
Phalaropus lobatus	Yes	30	Ground	No	Yes	Precocial	No	0.785372782524018
Sterna albifrons	Yes	50	Ground	No	Yes	Precocial	Yes	2.58668650390938
Apus apus	Yes	40	>4 meters	Yes	Yes	Altricial	No	1.6860296432167
Apus pallidus	Yes	40	>4 meters	Yes	Yes	Altricial	No	1.6860296432167
Alcedo atthis	Yes	36	Ground	No	No	Altricial	No	1.32576689893963
Jynx torquilla	Yes	35	Intermediate	Yes	No	Altricial	No	1.23570121287036
Picoides minor	No	22	>4 meters	Yes	No	Altricial	No	0.0648472939698729
Chersophilus duponti	No	40	Ground	No	No	Precocial	No	1.6860296432167
Calandrella brachydactyla	Yes	23	Ground	No	Yes	Precocial	No	0.154912980039141
Calandrella rufescens	No	23	Ground	No	Yes	Precocial	No	0.154912980039141
Galerida cristata	No	40	Ground	Yes	No	Precocial	No	1.6860296432167
Galerida theklae	No	36	Ground	Yes	No	Precocial	No	1.32576689893963
Lullula arborea	No	28	Ground	No	Yes	Precocial	No	0.605241410385482
Alauda arvensis	Yes	40	Ground	No	Yes	Precocial	No	1.6860296432167
Eremophila alpestris	No	38	Ground	No	Yes	Precocial	No	1.50589827107816
Delichon urbica	Yes	18	>4 meters	Yes	Yes	Altricial	Yes	-0.2954154503072
Riparia riparia	Yes	12	Intermediate	No	Yes	Precocial	Yes	-0.835809566722808
Hirundo rustica	Yes	18	Intermediate	Yes	Yes	Precocial	Yes	-0.2954154503072
Hirundo daurica	Yes	22	Intermediate	No	No	Precocial	No	0.0648472939698729
Hirundo rupestris	Yes	24	>4 meters	Yes	Yes	Precocial	No	0.244978666108409
Anthus campestris	Yes	27	Ground	No	Yes	Precocial	No	0.515175724316214
Anthus trivialis	Yes	22	Ground	No	Yes	Precocial	No	0.0648472939698729
Anthus pratensis	Yes	18	Ground	No	Yes	Precocial	No	-0.2954154503072
Anthus cervinus	Yes	21	Ground	No	Yes	Precocial	No	-0.0252183920993952
Anthus spinoletta	Yes	22	Ground	No	Yes	Precocial	No	0.0648472939698729
Anthus petrosus	No	24	Ground	Yes	Yes	Precocial	No	0.244978666108409
Motacilla flava	Yes	17	Ground	No	Yes	Precocial	No	-0.385481136376468
Motacilla cinerea	Yes	18	Intermediate	Yes	No	Precocial	No	-0.2954154503072
Motacilla alba	Yes	20	Intermediate	Yes	Yes	Precocial	No	-0.115284078168663
Troglodytes troglodytes	No	9	Intermediate	Yes	No	Altricial	No	-1.10600662493061
Prunella modularis	No	20	Intermediate	Yes	No	Precocial	No	-0.115284078168663
Prunella collaris	No	38	Intermediate	No	Yes	Precocial	No	1.50589827107816
Cercotrichas galactotes	Yes	23	Intermediate	No	No	Altricial	No	0.154912980039141
Erithacus rubecula	Yes	18	Intermediate	Yes	No	Precocial	No	-0.2954154503072
Luscinia luscinia	Yes	24	Ground	Yes	No	Precocial	No	0.244978666108409
Luscinia megarhynchos	Yes	24	Ground	Yes	No	Precocial	No	0.244978666108409
Luscinia svecica	Yes	17	Ground	No	No	Precocial	No	-0.385481136376468
Phoenicurus phoenicurus	Yes	14	Intermediate	Yes	No	Precocial	No	-0.655678194584272
Phoenicurus ochruros	Yes	17	Intermediate	Yes	No	Precocial	No	-0.385481136376468
Saxicola rubetra	Yes	17	Ground	No	Yes	Precocial	No	-0.385481136376468
Saxicola torquata	Yes	15	Intermediate	No	No	Precocial	No	-0.565612508515004
Oenanthe oenanthe	Yes	24	Ground	No	Yes	Precocial	No	0.244978666108409
Oenanthe hispanica	Yes	17	Ground	No	No	Precocial	No	-0.385481136376468
Oenanthe leucura	No	40	Intermediate	No	No	Precocial	No	1.6860296432167
Monticola saxatilis	Yes	50	>4 meters	No	No	Precocial	No	2.58668650390938
Cettia cetti	No	13	Intermediate	No	No	Precocial	No	-0.74574388065354
Cisticola juncidis	No	9	Intermediate	No	No	Altricial	No	-1.10600662493061
Locustella naevia	Yes	13	Ground	No	No	Precocial	No	-0.74574388065354
Locustella luscinioides	Yes	14	Ground	No	No	Precocial	No	-0.655678194584272
Locustella fluviatilis	Yes	18	Ground	No	No	Altricial	No	-0.2954154503072
Acrocephalus schoenobaenus	Yes	12	Ground	No	Yes	Altricial	No	-0.835809566722808
Acrocephalus dumetorum	Yes	12	Intermediate	No	No	Altricial	No	-0.835809566722808
Acrocephalus melanopogon	No	10	Intermediate	No	No	Altricial	No	-1.01594093886134
Acrocephalus arundinaceus	Yes	29	Intermediate	No	No	Altricial	No	0.69530709645475
Acrocephalus palustris	Yes	12	Intermediate	No	Yes	Altricial	No	-0.835809566722808
Acrocephalus scirpaceus	Yes	12	Intermediate	No	Yes	Altricial	No	-0.835809566722808
Hippolais pallida	Yes	11	Intermediate	Yes	No	Altricial	No	-0.925875252792076
Hippolais opaca	Yes	11	Intermediate	Yes	No	Altricial	No	-0.925875252792076
Hippolais olivetorum	Yes	17	Intermediate	No	Yes	Altricial	No	-0.385481136376468
Hippolais icterina	Yes	13	Intermediate	Yes	No	Altricial	No	-0.74574388065354
Hippolais polyglotta	Yes	11	Intermediate	Yes	No	Altricial	No	-0.925875252792076
Sylvia atricapilla	Yes	18	Intermediate	Yes	Yes	Altricial	No	-0.2954154503072
Sylvia borin	Yes	21	Intermediate	Yes	No	Altricial	No	-0.0252183920993952
Sylvia nisoria	Yes	24	Intermediate	Yes	No	Altricial	No	0.244978666108409
Sylvia curruca	Yes	12	Intermediate	Yes	Yes	Altricial	No	-0.835809566722808
Sylvia hortensis	Yes	22	Intermediate	Yes	No	Altricial	No	0.0648472939698729
Sylvia communis	Yes	15	Intermediate	Yes	No	Altricial	No	-0.565612508515004
Sylvia conspicillata	Yes	9	Intermediate	No	No	Altricial	No	-1.10600662493061
Sylvia undata	No	9	Intermediate	No	No	Altricial	No	-1.10600662493061
Sylvia sarda	No	10	Intermediate	No	No	Altricial	No	-1.01594093886134
Sylvia rueppelli	Yes	13	Intermediate	No	No	Altricial	No	-0.74574388065354
Sylvia cantillans	Yes	10	Intermediate	No	No	Altricial	No	-1.01594093886134
Sylvia melanocephala	Yes	13	Intermediate	Yes	No	Altricial	No	-0.74574388065354
Phylloscopus trochiloides	Yes	8	Ground	Yes	No	Altricial	No	-1.19607231099988
Phylloscopus borealis	No	10	Ground	Yes	No	Altricial	No	-1.01594093886134
Phylloscopus bonelli	Yes	8	Ground	No	No	Precocial	No	-1.19607231099988
Phylloscopus orientalis	Yes	8	Ground	No	No	Precocial	No	-1.19607231099988
Phylloscopus sibilatrix	Yes	10	Ground	No	No	Precocial	No	-1.01594093886134
Phylloscopus collybita	Yes	8	Ground	Yes	Yes	Precocial	No	-1.19607231099988
Phylloscopus ibericus	Yes	8	Ground	Yes	Yes	Precocial	No	-1.19607231099988
Phylloscopus trochilus	Yes	9	Ground	Yes	Yes	Precocial	No	-1.10600662493061
Regulus regulus	No	5	>4 meters	Yes	No	Altricial	No	-1.46626936920768
Regulus ignicapillus	Yes	5	>4 meters	Yes	No	Altricial	No	-1.46626936920768
Muscicapa striata	Yes	16	Intermediate	Yes	No	Precocial	No	-0.475546822445736
Ficedula parva	Yes	10	>4 meters	No	No	Altricial	No	-1.01594093886134
Ficedula semitorquata	Yes	14	>4 meters	Yes	No	Altricial	No	-0.655678194584272
Ficedula albicollis	Yes	13	>4 meters	Yes	No	Altricial	No	-0.74574388065354
Ficedula hypoleuca	Yes	13	Intermediate	Yes	No	Precocial	No	-0.74574388065354
Panurus biarmicus	No	15	Intermediate	No	Yes	Altricial	No	-0.565612508515004
Aegithalos caudatus	No	8	Intermediate	Yes	Yes	Altricial	No	-1.19607231099988
Parus palustris	No	12	Intermediate	Yes	Yes	Altricial	No	-0.835809566722808
Parus lugubris	No	17	>4 meters	Yes	Yes	Altricial	No	-0.385481136376468
Parus montanus	No	11	Intermediate	Yes	Yes	Altricial	No	-0.925875252792076
Parus cinctus	No	13	Intermediate	Yes	Yes	Altricial	No	-0.74574388065354
Parus cristatus	No	11	Intermediate	Yes	Yes	Precocial	No	-0.925875252792076
Parus ater	No	10	Intermediate	Yes	Yes	Precocial	No	-1.01594093886134
Cyanistes caeruleus	No	11	Intermediate	Yes	Yes	Precocial	No	-0.925875252792076
Parus major	No	18	Intermediate	Yes	Yes	Precocial	No	-0.2954154503072
Sitta europaea	No	24	>4 meters	Yes	No	Precocial	No	0.244978666108409
Sitta neumayer	No	30	Intermediate	Yes	No	Precocial	No	0.785372782524018
Tichodroma muraria	No	18	>4 meters	Yes	No	Precocial	No	-0.2954154503072
Certhia familiaris	No	8	Intermediate	No	No	Precocial	No	-1.19607231099988
Certhia brachydactyla	No	9	Intermediate	Yes	No	Precocial	No	-1.10600662493061
Remiz pendulinus	No	10	Intermediate	No	Yes	Precocial	No	-1.01594093886134
Lanius collurio	Yes	28	Intermediate	No	No	Altricial	No	0.605241410385482
Lanius minor	Yes	50	>4 meters	No	No	Altricial	No	2.58668650390938
Lanius senator	Yes	30	Intermediate	No	No	Altricial	No	0.785372782524018
Lanius nubicus	Yes	23	>4 meters	No	No	Altricial	No	0.154912980039141
Passer domesticus	No	28	>4 meters	Yes	Yes	Altricial	Yes	0.605241410385482
Passer hispaniolensis	No	28	>4 meters	Yes	Yes	Altricial	No	0.605241410385482
Passer montanus	No	21	Intermediate	Yes	Yes	Altricial	Yes	-0.0252183920993952
Petronia petronia	No	30	>4 meters	Yes	Yes	Altricial	No	0.785372782524018
Fringilla coelebs	Yes	22	>4 meters	Yes	Yes	Precocial	No	0.0648472939698729
Fringilla montifringilla	No	23	>4 meters	Yes	Yes	Precocial	No	0.154912980039141
Serinus serinus	Yes	11	>4 meters	Yes	Yes	Precocial	No	-0.925875252792076
Serinus citrinella	No	12	>4 meters	Yes	Yes	Precocial	No	-0.835809566722808
Serinus corsicanus	No	12	Intermediate	Yes	Yes	Precocial	No	-0.835809566722808
Carduelis chloris	Yes	26	>4 meters	Yes	Yes	Precocial	No	0.425110038246945
Carduelis carduelis	Yes	15	>4 meters	Yes	Yes	Precocial	No	-0.565612508515004
Carduelis spinus	Yes	13	>4 meters	Yes	Yes	Precocial	No	-0.74574388065354
Carduelis cannabina	Yes	18	Intermediate	Yes	Yes	Precocial	No	-0.2954154503072
Linaria flavirostris	No	16	Intermediate	Yes	Yes	Precocial	No	-0.475546822445736
Carduelis flammea	No	13	Intermediate	Yes	Yes	Precocial	No	-0.74574388065354
Loxia leucoptera	No	33	Intermediate	Yes	Yes	Precocial	No	1.05556984073182
Loxia curvirostra	No	40	>4 meters	Yes	Yes	Precocial	No	1.6860296432167
Carpodacus erythrinus	Yes	23	Intermediate	No	Yes	Precocial	No	0.154912980039141
Pyrrhula pyrrhula	No	28	Intermediate	Yes	Yes	Precocial	No	0.605241410385482
Calcarius lapponicus	No	24	Ground	No	Yes	Precocial	No	0.244978666108409
Plectrophenax nivalis	No	33	Ground	No	Yes	Precocial	No	1.05556984073182
Emberiza citrinella	No	30	Intermediate	No	Yes	Precocial	No	0.785372782524018
Emberiza cirlus	No	25	Intermediate	Yes	Yes	Precocial	No	0.335044352177677
Emberiza cia	No	24	Intermediate	No	Yes	Precocial	No	0.244978666108409
Emberiza hortulana	Yes	23	Ground	No	Yes	Precocial	No	0.154912980039141
Emberiza rustica	No	20	Intermediate	No	Yes	Precocial	No	-0.115284078168663
Emberiza pusilla	No	15	Intermediate	No	Yes	Precocial	No	-0.565612508515004
Emberiza aureola	No	21	Intermediate	No	Yes	Precocial	No	-0.0252183920993952
Emberiza caesia	No	22	Ground	No	Yes	Precocial	No	0.0648472939698729
Emberiza schoeniclus	Yes	17	Intermediate	No	Yes	Precocial	No	-0.385481136376468
Emberiza melanocephala	Yes	28	Intermediate	No	Yes	Precocial	No	0.605241410385482
Miliaria calandra	Yes	46	Intermediate	No	Yes	Precocial	No	2.22642375963231
