## Supplementary Data 2 for "Mapping the Bird Risk Index for West Nile virus in Europe and its relationship with disease occurrence in humans"

ref	latin	Pos	Sampled
BalanÃ§a et al. 2009 VBZD	Acrocephalus arundinaceus	0	8
BalanÃ§a et al. 2009 VBZD	Acrocephalus melanopogon	0	35
BalanÃ§a et al. 2009 VBZD	Acrocephalus schoenobaenus	0	5
BalanÃ§a et al. 2009 VBZD	Acrocephalus scirpaceus	0	184
BalanÃ§a et al. 2009 VBZD	Hirundo rustica	0	1006
BalanÃ§a et al. 2009 VBZD	Passer domesticus	7	1590
BalanÃ§a et al. 2009 VBZD	Passer montanus	0	20
Figuerola et al. 2008 Vet Micr	Acrocephalus schoenobaenus	0	4
Figuerola et al. 2008 Vet Micr	Acrocephalus scirpaceus	0	11
Figuerola et al. 2008 Vet Micr	Actitis hypoleucos	0	1
Figuerola et al. 2008 Vet Micr	Anthus pratensis	0	5
Figuerola et al. 2008 Vet Micr	Anthus spinoletta	0	1
Figuerola et al. 2008 Vet Micr	Apus pallidus	0	14
Figuerola et al. 2008 Vet Micr	Calidris alpina	5	93
Figuerola et al. 2008 Vet Micr	Carduelis carduelis	0	19
Figuerola et al. 2008 Vet Micr	Carduelis chloris	0	9
Figuerola et al. 2008 Vet Micr	Cettia cetti	0	13
Figuerola et al. 2008 Vet Micr	Cisticola juncidis	0	1
Figuerola et al. 2008 Vet Micr	Erithacus rubecula	0	1
Figuerola et al. 2008 Vet Micr	Fringilla coelebs	0	1
Figuerola et al. 2008 Vet Micr	Galerida cristata	0	1
Figuerola et al. 2008 Vet Micr	Hippolais opaca	0	7
Figuerola et al. 2008 Vet Micr	Hirundo rustica	0	4
Figuerola et al. 2008 Vet Micr	Jynx torquilla	1	4
Figuerola et al. 2008 Vet Micr	Luscinia megarhynchos	0	4
Figuerola et al. 2008 Vet Micr	Luscinia svecica	0	4
Figuerola et al. 2008 Vet Micr	Motacilla alba	0	63
Figuerola et al. 2008 Vet Micr	Motacilla cinerea	0	1
Figuerola et al. 2008 Vet Micr	Motacilla flava	2	11
Figuerola et al. 2008 Vet Micr	Muscicapa striata	1	1
Figuerola et al. 2008 Vet Micr	Parus major	0	3
Figuerola et al. 2008 Vet Micr	Passer domesticus	0	170
Figuerola et al. 2008 Vet Micr	Passer hispaniolensis	0	2
Figuerola et al. 2008 Vet Micr	Passer montanus	0	1
Figuerola et al. 2008 Vet Micr	Serinus serinus	0	1
Figuerola et al. 2008 Vet Micr	Sterna albifrons	0	2
Figuerola et al. 2008 Vet Micr	Sylvia atricapilla	1	8
Figuerola et al. 2008 Vet Micr	Sylvia melanocephala	0	2
Hars et al. 2001 (rapport)	Passer domesticus	0	117
Hubalek et al. VBZD 2008	Acrocephalus arundinaceus	0	30
Hubalek et al. VBZD 2008	Acrocephalus palustris	2	28
Hubalek et al. VBZD 2008	Acrocephalus schoenobaenus	3	80
Hubalek et al. VBZD 2008	Acrocephalus scirpaceus	2	80
Hubalek et al. VBZD 2008	Alcedo atthis	1	1
Hubalek et al. VBZD 2008	Cyanistes caeruleus	1	1
Hubalek et al. VBZD 2008	Emberiza schoeniclus	1	28
Hubalek et al. VBZD 2008	Hippolais icterina	0	2
Hubalek et al. VBZD 2008	Hirundo rustica	0	20
Hubalek et al. VBZD 2008	Lanius collurio	0	1
Hubalek et al. VBZD 2008	Locustella luscinioides	3	12
Hubalek et al. VBZD 2008	Panurus biarmicus	0	1
Hubalek et al. VBZD 2008	Remiz pendulinus	1	14
Hubalek et al. VBZD 2008	Saxicola torquata	0	1
Hubalek et al. VBZD 2008	Sylvia atricapilla	2	11
Hubalek et al. VBZD 2008	Sylvia nisoria	0	1
Jourdain et al. 2008 JWD	Erithacus rubecula	0	33
Jourdain et al. 2008 JWD	Ficedula hypoleuca	1	24
Jourdain et al. 2008 JWD	Hippolais polyglotta	0	3
Jourdain et al. 2008 JWD	Lanius senator	1	6
Jourdain et al. 2008 JWD	Luscinia megarhynchos	2	26
Jourdain et al. 2008 JWD	Muscicapa striata	0	11
Jourdain et al. 2008 JWD	Passer domesticus	0	3
Jourdain et al. 2008 JWD	Phoenicurus ochruros	0	5
Jourdain et al. 2008 JWD	Phoenicurus phoenicurus	2	45
Jourdain et al. 2008 JWD	Phylloscopus collybita	0	8
Jourdain et al. 2008 JWD	Phylloscopus trochilus	6	89
Jourdain et al. 2008 JWD	Sylvia atricapilla	3	73
Jourdain et al. 2008 JWD	Sylvia borin	0	23
Jourdain et al. 2008 JWD	Sylvia cantillans	0	5
Jourdain et al. 2008 JWD	Sylvia communis	3	16
Lelli et al. 2012 TED	Acrocephalus arundinaceus	1	108
Lelli et al. 2012 TED	Acrocephalus melanopogon	0	5
Lelli et al. 2012 TED	Acrocephalus schoenobaenus	0	11
Lelli et al. 2012 TED	Acrocephalus scirpaceus	0	398
Lelli et al. 2012 TED	Alcedo atthis	0	99
Lelli et al. 2012 TED	Carduelis carduelis	0	14
Lelli et al. 2012 TED	Carduelis chloris	0	11
Lelli et al. 2012 TED	Cettia cetti	0	131
Lelli et al. 2012 TED	Charadrius dubius	0	1
Lelli et al. 2012 TED	Cisticola juncidis	0	3
Lelli et al. 2012 TED	Cyanistes caeruleus	0	6
Lelli et al. 2012 TED	Delichon urbica	0	2
Lelli et al. 2012 TED	Erithacus rubecula	0	10
Lelli et al. 2012 TED	Hirundo rustica	0	205
Lelli et al. 2012 TED	Lanius collurio	0	3
Lelli et al. 2012 TED	Locustella luscinioides	0	6
Lelli et al. 2012 TED	Luscinia megarhynchos	0	10
Lelli et al. 2012 TED	Luscinia svecica	0	8
Lelli et al. 2012 TED	Motacilla alba	0	4
Lelli et al. 2012 TED	Oenanthe oenanthe	0	1
Lelli et al. 2012 TED	Parus major	0	4
Lelli et al. 2012 TED	Passer domesticus	1	22
Lelli et al. 2012 TED	Passer montanus	0	66
Lelli et al. 2012 TED	Phoenicurus phoenicurus	0	1
Lelli et al. 2012 TED	Phylloscopus trochilus	0	2
Lelli et al. 2012 TED	Prunella modularis	0	1
Lelli et al. 2012 TED	Riparia riparia	0	1
Lelli et al. 2012 TED	Saxicola rubetra	0	2
Lelli et al. 2012 TED	Saxicola torquata	0	11
Lelli et al. 2012 TED	Serinus serinus	0	1
Lelli et al. 2012 TED	Sylvia atricapilla	0	22
Lelli et al. 2012 TED	Sylvia borin	0	5
Lelli et al. 2012 TED	Sylvia communis	0	1
Linke et al. 2007 AJTMH	Erithacus rubecula	1	160
Linke et al. 2007 AJTMH	Ficedula hypoleuca	2	2
Linke et al. 2007 AJTMH	Lanius collurio	3	3
Linke et al. 2007 AJTMH	Motacilla flava	0	1
Linke et al. 2007 AJTMH	Phoenicurus phoenicurus	1	2
Linke et al. 2007 AJTMH	Sylvia borin	1	1
Lopez et al. 2008 VBZD	Acrocephalus scirpaceus	0	5
Lopez et al. 2008 VBZD	Carduelis carduelis	0	10
Lopez et al. 2008 VBZD	Carduelis chloris	0	26
Lopez et al. 2008 VBZD	Erithacus rubecula	0	1
Lopez et al. 2008 VBZD	Ficedula hypoleuca	0	19
Lopez et al. 2008 VBZD	Galerida cristata	0	2
Lopez et al. 2008 VBZD	Lanius collurio	2	17
Lopez et al. 2008 VBZD	Luscinia megarhynchos	0	3
Lopez et al. 2008 VBZD	Muscicapa striata	0	5
Lopez et al. 2008 VBZD	Passer domesticus	0	79
Lopez et al. 2008 VBZD	Passer montanus	0	1
Lopez et al. 2008 VBZD	Phoenicurus ochruros	0	1
Lopez et al. 2008 VBZD	Phoenicurus phoenicurus	1	2
Lopez et al. 2008 VBZD	Serinus serinus	0	54
Lopez et al. 2008 VBZD	Sylvia atricapilla	0	59
Lopez et al. 2008 VBZD	Sylvia borin	15	183
Lopez et al. 2008 VBZD	Sylvia communis	0	3
Lopez et al. 2008 VBZD	Sylvia hortensis	0	2
Ludu et al. 2014 VBZD	Acrocephalus scirpaceus	0	5
Ludu et al. 2014 VBZD	Emberiza schoeniclus	0	7
Ludu et al. 2014 VBZD	Fringilla coelebs	0	2
Ludu et al. 2014 VBZD	Lanius collurio	0	1
Ludu et al. 2014 VBZD	Passer domesticus	2	188
Ludu et al. 2014 VBZD	Passer montanus	6	124
Seidowski et al. 2010 VBZD	Apus apus	0	1
Seidowski et al. 2010 VBZD	Carduelis chloris	0	1
Seidowski et al. 2010 VBZD	Fringilla coelebs	0	1
Seidowski et al. 2010 VBZD	Hirundo rustica	2	3
Seidowski et al. 2010 VBZD	Sylvia borin	0	1
Niczyporuk BRI 2015	Fringilla coelebs	1	19
Niczyporuk BRI 2015	Apus apus	0	1
Llopis IGE 2015	Apus apus	0	1
Llopis IGE 2015	Lanius collurio	0	2
Llopis IGE 2015	Luscinia megarhynchos	1	1
Llopis IGE 2015	Parus major	0	3
Llopis IGE 2015	Passer domesticus	0	1
Llopis IGE 2015	Phoenicurus phoenicurus	0	3
Jourdain VBZD 2007	Passer domesticus	1	144
Jourdain VBZD 2007	Passer montanus	0	52
Figuerola EID 2009	Hippolais polyglotta	0	5
Figuerola EID 2009	Serinus serinus	0	9
Figuerola EID 2009	Hippolais opaca	0	49
Figuerola EID 2009	Cettia cetti	0	19
Figuerola EID 2009	Sylvia melanocephala	0	18
Figuerola EID 2009	Carduelis carduelis	0	9
Figuerola EID 2009	Luscinia megarhynchos	0	4
Figuerola EID 2009	Carduelis chloris	0	12
Figuerola EID 2009	Passer domesticus	4	175
Figuerola EID 2009	Alcedo atthis	0	4
Ziegler VBZD 2015	Apus apus	3	18
Ziegler VBZD 2015	Parus major	1	3
Jourdain VBZD 2011	Phylloscopus trochilus	0	146
Jourdain VBZD 2011	Lanius collurio	0	33
Jourdain VBZD 2011	Sylvia communis	0	24
Jourdain VBZD 2011	Delichon urbica	1	15
Jourdain VBZD 2011	Carpodacus erythrinus	1	5
Jourdain VBZD 2011	Calidris alpina	0	237
Jourdain VBZD 2011	Erithacus rubecula	0	266
Petrovic Eurosurv 2013	Hirundo rustica	0	1
Petrovic Eurosurv 2013	Acrocephalus schoenobaenus	0	4
Petrovic Eurosurv 2013	Acrocephalus scirpaceus	0	4
Petrovic Eurosurv 2013	Acrocephalus arundinaceus	0	12
Petrovic Eurosurv 2013	Sylvia atricapilla	0	2
Petrovic Eurosurv 2013	Passer montanus	0	4
Petrovic Eurosurv 2013	Passer domesticus	0	3
Petrovic Eurosurv 2013	Emberiza schoeniclus	0	2
Petrovic Eurosurv 2013	Panurus biarmicus	0	1
Ferraguti EI 2016	Hippolais polyglotta	0	1
Ferraguti EI 2016	Galerida cristata	0	1
Ferraguti EI 2016	Certhia brachydactyla	0	1
Ferraguti EI 2016	Cisticola juncidis	0	1
Ferraguti EI 2016	Carduelis carduelis	0	2
Ferraguti EI 2016	Carduelis chloris	0	1
Ferraguti EI 2016	Delichon urbica	0	3
Ferraguti EI 2016	Lanius senator	0	1
Ferraguti EI 2016	Motacilla flava	0	6
Ferraguti EI 2016	Erithacus rubecula	0	1
Ferraguti EI 2016	Ficedula hypoleuca	0	12
Ferraguti EI 2016	Luscinia megarhynchos	0	4
Ferraguti EI 2016	Muscicapa striata	0	1
Ferraguti EI 2016	Oenanthe oenanthe	0	1
Ferraguti EI 2016	Phoenicurus phoenicurus	0	3
Ferraguti EI 2016	Parus major	0	4
Ferraguti EI 2016	Passer hispaniolensis	0	37
Ferraguti EI 2016	Passer montanus	0	1
Ferraguti EI 2016	Phylloscopus trochilus	0	3
Ferraguti EI 2016	Acrocephalus scirpaceus	0	4
Ferraguti EI 2016	Cettia cetti	0	1
Ferraguti EI 2016	Sylvia atricapilla	0	3
Ferraguti EI 2016	Sylvia borin	0	5
Ferraguti EI 2016	Sylvia communis	0	5
Ferraguti EI 2016	Sylvia melanocephala	1	19
Ziegler 2022 Microorganisms	Apus apus	1	19
Ziegler 2022 Microorganisms	Calidris alpina	0	1
Ziegler 2022 Microorganisms	Alcedo atthis	0	2
Ziegler 2022 Microorganisms	Alauda arvensis	0	1
Ziegler 2022 Microorganisms	Carduelis chloris	0	3
Ziegler 2022 Microorganisms	Cyanistes caeruleus	1	8
Ziegler 2022 Microorganisms	Emberiza citrinella	0	1
Ziegler 2022 Microorganisms	Erithacus rubecula	0	3
Ziegler 2022 Microorganisms	Ficedula hypoleuca	0	1
Ziegler 2022 Microorganisms	Fringilla coelebs	1	6
Ziegler 2022 Microorganisms	Hirundo rustica	1	13
Ziegler 2022 Microorganisms	Lanius collurio	0	1
Ziegler 2022 Microorganisms	Parus ater	0	1
Ziegler 2022 Microorganisms	Parus major	1	15
Ziegler 2022 Microorganisms	Passer domesticus	0	32
Ziegler 2022 Microorganisms	Passer montanus	0	15
Ziegler 2022 Microorganisms	Phoenicurus ochruros	0	3
Ziegler 2022 Microorganisms	Phylloscopus collybita	0	2
Ziegler 2022 Microorganisms	Prunella modularis	0	2
Ziegler 2022 Microorganisms	Pyrrhula pyrrhula	0	1
Ziegler 2022 Microorganisms	Sylvia atricapilla	1	9
Ferraguti 2023 Infectious diseases	Alcedo atthis	0	6
Ferraguti 2023 Infectious diseases	Cettia cetti	1	49
Ferraguti 2023 Infectious diseases	Erithacus rubecula	0	1
Ferraguti 2023 Infectious diseases	Ficedula hypoleuca	0	7
Ferraguti 2023 Infectious diseases	Luscinia megarhynchos	1	12
Ferraguti 2023 Infectious diseases	Parus major	0	15
Ferraguti 2023 Infectious diseases	Passer domesticus	0	83
Ferraguti 2023 Infectious diseases	Passer montanus	1	11
Ferraguti 2023 Infectious diseases	Phylloscopus collybita	0	5
Ferraguti 2023 Infectious diseases	Serinus serinus	0	4
Ferraguti 2023 Infectious diseases	Sylvia atricapilla	0	28
Ferraguti 2023 Infectious diseases	Cyanistes caeruleus	1	49
Michel 2019 Viruses	Apus apus	7	32
Michel 2019 Viruses	Alcedo atthis	1	4
Michel 2019 Viruses	Cyanistes caeruleus	1	5
Michel 2019 Viruses	Fringilla coelebs	1	6
Michel 2019 Viruses	Pyrrhula pyrrhula	0	1
Michel 2019 Viruses	Carduelis spinus	0	1
Michel 2019 Viruses	Sylvia borin	0	1
Michel 2019 Viruses	Phoenicurus phoenicurus	0	1
Michel 2019 Viruses	Emberiza citrinella	0	1
Michel 2019 Viruses	Muscicapa striata	1	2
Michel 2019 Viruses	Carduelis chloris	0	8
Michel 2019 Viruses	Phoenicurus ochruros	0	4
Michel 2019 Viruses	Passer domesticus	4	20
Michel 2019 Viruses	Sitta europaea	0	2
Michel 2019 Viruses	Parus major	0	8
Michel 2019 Viruses	Sylvia atricapilla	0	4
Michel 2019 Viruses	Hirundo rustica	1	9
Michel 2019 Viruses	Erithacus rubecula	1	9
Michel 2019 Viruses	Aegithalos caudatus	0	1
Michel 2019 Viruses	Passer montanus	0	2
Michel 2019 Viruses	Oenanthe oenanthe	0	1
Michel 2019 Viruses	Carduelis carduelis	0	1
Michel 2019 Viruses	Regulus regulus	0	1
Garcia-Bocanegra 2022 TED	Apus pallidus	0	3
Garcia-Bocanegra 2022 TED	Calidris alpina	0	1
Figuerola 2022 Emerging Microbes and Infections	Ficedula hypoleuca	0	3
Figuerola 2022 Emerging Microbes and Infections	Passer domesticus	27	706
Mancuso 2022 Eurosurveillance	Charadrius dubius	0	1
Mancuso 2022 Eurosurveillance	Calidris alpina	0	11
Mancuso 2022 Eurosurveillance	Actitis hypoleucos	0	14
Mancuso 2022 Eurosurveillance	Hirundo rustica	0	69
Mancuso 2022 Eurosurveillance	Luscinia megarhynchos	0	8
Mancuso 2022 Eurosurveillance	Phoenicurus phoenicurus	0	29
Mancuso 2022 Eurosurveillance	Oenanthe oenanthe	0	6
Mancuso 2022 Eurosurveillance	Saxicola rubetra	1	13
Mancuso 2022 Eurosurveillance	Sylvia borin	2	43
Mancuso 2022 Eurosurveillance	Sylvia communis	8	38
Mancuso 2022 Eurosurveillance	Hippolais icterina	0	14
Mancuso 2022 Eurosurveillance	Lanius senator	0	7
Mancuso 2022 Eurosurveillance	Loxia curvirostra	0	12
Bravo-Barriga 2021 Vet Microb	Apus apus	0	7
Bravo-Barriga 2021 Vet Microb	Apus pallidus	0	8
Bravo-Barriga 2021 Vet Microb	Alcedo atthis	0	1
Bravo-Barriga 2021 Vet Microb	Motacilla alba	0	1
Bravo-Barriga 2021 Vet Microb	Passer domesticus	0	2
Medrouh 2020 CIMID	Passer domesticus	3	73
Vasic 2020 TMID	Acrocephalus scirpaceus	0	3
Vasic 2020 TMID	Passer domesticus	2	23
Vasic 2020 TMID	Passer montanus	1	15
Vasic 2020 TMID	Cyanistes caeruleus	0	1
Martinez-de la Puente 2018 Scientific reports	Passer domesticus	17	2544
Michel 2018 IJERPH	Cyanistes caeruleus	0	4
Michel 2018 IJERPH	Fringilla coelebs	0	3
Michel 2018 IJERPH	Carduelis carduelis	0	1
Michel 2018 IJERPH	Pyrrhula pyrrhula	0	2
Michel 2018 IJERPH	Carduelis spinus	0	1
Michel 2018 IJERPH	Phylloscopus trochilus	0	1
Michel 2018 IJERPH	Sylvia borin	0	1
Michel 2018 IJERPH	Phoenicurus phoenicurus	0	1
Michel 2018 IJERPH	Emberiza citrinella	0	5
Michel 2018 IJERPH	Muscicapa striata	0	1
Michel 2018 IJERPH	Phoenicurus ochruros	0	3
Michel 2018 IJERPH	Passer domesticus	0	24
Michel 2018 IJERPH	Sitta europaea	0	2
Michel 2018 IJERPH	Parus major	0	11
Michel 2018 IJERPH	Delichon urbica	0	11
Michel 2018 IJERPH	Sylvia atricapilla	0	2
Michel 2018 IJERPH	Hirundo rustica	0	5
Michel 2018 IJERPH	Erithacus rubecula	0	6
Michel 2018 IJERPH	Passer montanus	0	2
Michel 2018 IJERPH	Apus apus	1	23
Michel 2018 IJERPH	Alcedo atthis	0	1
